# A Phenome-wide association study of genetically determined nicotine metabolism reveals novel links with health-related outcomes

**DOI:** 10.1101/2023.12.22.23300430

**Authors:** Jadwiga Buchwald, Terho Lehtimäki, Olli Raitakari, Veikko Salomaa, Jaakko Kaprio, Matti Pirinen

## Abstract

**Background:** Faster nicotine metabolism, defined as the nicotine metabolite ratio (NMR), is known to associate with heavier smoking and challenges in smoking cessation. However, the broader health implications of genetically determined nicotine metabolism are not well characterized.

**Methods:** We performed a hypothesis-free phenome-wide association study (PheWAS) of over 21,000 outcome variables from UK Biobank (UKB) to explore how the NMR (measured as the 3-hydroxycotinine-to-cotinine ratio) associates with the phenome. As the exposure variable, we used a genetic score for faster nicotine metabolism based on 10 putative causal genetic variants, explaining 33.8 % of the variance in the NMR. We analysed ever and never smokers separately to assess whether a causal pathway through nicotine metabolism is plausible.

**Results:** A total of 57 outcome variables reached phenome-wide significance at a false discovery rate of 5 %. We observed expected associations with several phenotypes related to smoking and nicotine, but could not replicate prior findings on cessation. Importantly, we found novel associations between genetically determined faster nicotine metabolism and adverse health outcomes, including unfavourable liver enzyme and lipid values, as well as increased caffeine consumption. These associations did not appear to differ between ever and never smokers, suggesting the corresponding pathways may not involve nicotine metabolism. No favourable health outcomes were linked to genetically determined faster nicotine metabolism.

**Conclusions:** Our findings support a possibility that a future smoking cessation therapy converting fast metabolizers of nicotine to slower ones could work without adverse side effects and potentially even provide other health-related benefits.
