## Supplementary material for "A Phenome-wide association study of genetically determined nicotine metabolism reveals novel links with health-related outcomes": TableS13

### Sheet: TableS13_AncestryStratified
Phenotype	Regression	UKB_third_level_category	beta_Asian	lower_Asian	upper_Asian	se_Asian	pvalue_Asian	n_Asian	beta_Black	lower_Black	upper_Black	se_Black	pvalue_Black	n_Black	beta_Chinese	lower_Chinese	upper_Chinese	se_Chinese	pvalue_Chinese	n_Chinese	beta_Mixed	lower_Mixed	upper_Mixed	se_Mixed	pvalue_Mixed	n_Mixed	beta_Other	lower_Other	upper_Other	se_Other	pvalue_Other	n_Other	beta_WhiteBritish	lower_WhiteBritish	upper_WhiteBritish	se_WhiteBritish	pvalue_WhiteBritish	n_WhiteBritish	p_AsianvsWB	p_BlackvsWB	p_ChinesevsWB	p_MixedvsWB	p_OthervsWB
n1807 - Father's age at death	LINEAR	Family history	-0.0362636806277902	-0.0748770529991012	0.00234969174352079	0.0196973998765898	0.065661317584897	6554	-0.0348460946166857	-0.0840755961061667	0.0143834068727952	0.0251105476254596	0.165297396787438	4341	-0.0802278467034774	-0.182709780349362	0.0222540869424074	0.0522185724533223	0.124789238265267	919	0.00977710639732856	-0.0644804402588024	0.0840346530534595	0.0378574418207885	0.796239855699574	1543	-0.0697741188706539	-0.126031830054777	-0.0135164076865304	0.0286914449676606	0.0150809644976285	2900	-0.0128403203940638	-0.0183692861181158	-0.00731135467001169	0.00282093924754859	5.32163099400019e-06	253525	0.23913583986675	0.383820988643737	0.197533464386859	0.551318865843581	0.0482879670641181
n2887 - CPD previously	LINEAR	Lifestyle and environment	0.0743441394778197	-0.0191969567718763	0.167885235727516	0.047650219417553	0.119125956090296	768	-0.0148624195181102	-0.103272222738391	0.073547383702171	0.0450306501821961	0.741459056703836	710	-0.0193496118972154	-0.254746135920205	0.216046912125774	0.118649144821479	0.870782512010529	102	0.0339825918180858	-0.0733807331709311	0.141345916807103	0.0546665982812964	0.534421350449248	596	0.0910486102609037	-0.00856838706551594	0.190665607587323	0.0507389225562457	0.0731680039266632	709	0.0773723918561067	0.0674021104906737	0.0873426732215397	0.00508689462922064	3.58527586352e-52	79868	0.949613115210669	0.0418184803857962	0.415389925575974	0.429351035592923	0.788548087347903
n2897 - Age stopped smoking	LINEAR	Lifestyle and environment	0.0113325849817149	-0.0736205506935133	0.0962857206569431	0.0432769754439714	0.793497156723338	785	0.00191797035781078	-0.08346404611216	0.0872999868277816	0.0434900265720744	0.964835783523889	725	0.0252740761167864	-0.229089607057021	0.279637759290593	0.128298211683848	0.8442088622953	108	-0.0144695236247694	-0.115739688971942	0.0868006417224035	0.0515653468693731	0.779109508291861	603	0.00299119643991245	-0.0831539938973708	0.0891363867771957	0.0438790602803117	0.945669812969014	727	-0.0180749409554093	-0.0278207886548371	-0.00832909325598163	0.00497239107676287	0.000278081337773363	84096	0.499626444113352	0.64786012607473	0.735646896165264	0.944514774713366	0.63333203266002
n3062 - FVC	LINEAR	Spirometry	-0.0182267219244341	-0.0470290095210299	0.0105755656721618	0.0146932319764081	0.214830438032838	8595	-0.00463982861866565	-0.0392221290409764	0.0299424718036451	0.0176412428288036	0.79255053435666	6865	-0.0468721898238565	-0.116305817618261	0.0225614379705477	0.0353952565748366	0.185636597397767	1399	-0.00287893907367674	-0.0557035505813236	0.0499456724339701	0.0269390600251172	0.914901630604401	2557	-0.0219006458661418	-0.0642309034915405	0.0204296117592568	0.0215908036358055	0.310478014579885	3927	-0.0110494675704043	-0.0160681577925948	-0.00603077734821386	0.00256059340196233	1.59508643248001e-05	313517	0.630359593146208	0.719172678374399	0.312764178785715	0.762700983541281	0.617718977498523
n3063 - FEV1	LINEAR	Spirometry	-0.0222250153522639	-0.050792832658475	0.00634280195394727	0.0145736190339762	0.127291911881083	8595	-0.0118109146559078	-0.0459936140390263	0.0223717847272107	0.0174373969631166	0.498217886284681	6865	-0.0586184743812344	-0.127022652164349	0.00978570340188048	0.0348704727137881	0.0929798692932868	1399	-0.000485812034534188	-0.0539035238074426	0.0529318997383742	0.0272415244103873	0.985773063253418	2557	-0.0174724054065534	-0.0598076385392572	0.0248628277261504	0.0215933414233655	0.418473861839437	3927	-0.0112654400483559	-0.0162862247600357	-0.00624465533667618	0.00256166203455954	1.09436281092636e-05	313517	0.458899726042701	0.975309657199428	0.17563434828296	0.693604859243178	0.775302077782462
n3456 - CPD currently	LINEAR	Lifestyle and environment	0.0583582257071434	-0.0380578008280664	0.154774252242353	0.0490782566190927	0.234948863543986	525	0.0348298086754292	-0.0508437128479201	0.120503330198779	0.0436189673815515	0.424912116745122	572	-0.0816555802501723	-0.317842500683824	0.154531340183479	0.118683112262206	0.493434436258875	82	0.0990378021728166	-0.0282803658668798	0.226355970212513	0.0647588806134137	0.126988780153783	394	0.0593761032463249	-0.064327503282916	0.183079709775566	0.0628951072002719	0.345801124803498	349	0.0879667154806371	0.0696443554970783	0.106289075464196	0.00934783684309303	5.37889477905813e-21	23684	0.55342391428338	0.233590750410468	0.154217708191946	0.865635506378577	0.652972159525715
n20150 - FEV1, best measure	LINEAR	Spirometry	NA	NA	NA	NA	NA	0	NA	NA	NA	NA	NA	0	NA	NA	NA	NA	NA	0	NA	NA	NA	NA	NA	0	NA	NA	NA	NA	NA	0	-0.0127610515100032	-0.0182598177840175	-0.00726228523598882	0.0028055315003714	5.40456030527098e-06	260229	NA	NA	NA	NA	NA
n20151 - FVC, best measure	LINEAR	Spirometry	NA	NA	NA	NA	NA	0	NA	NA	NA	NA	NA	0	NA	NA	NA	NA	NA	0	NA	NA	NA	NA	NA	0	NA	NA	NA	NA	NA	0	-0.0127835690926179	-0.0182823345945317	-0.00728480359070409	0.00280553110643714	5.20219193376718e-06	260229	NA	NA	NA	NA	NA
n20154 - FEV1, predicted %	LINEAR	Spirometry	NA	NA	NA	NA	NA	0	NA	NA	NA	NA	NA	0	NA	NA	NA	NA	NA	0	NA	NA	NA	NA	NA	0	NA	NA	NA	NA	NA	0	-0.0211946204383813	-0.0295725488496521	-0.0128166920271104	0.00427448577866139	7.1178527859839e-07	112382	NA	NA	NA	NA	NA
n20256 - FEV1 Z-score	LINEAR	Spirometry	NA	NA	NA	NA	NA	0	NA	NA	NA	NA	NA	0	NA	NA	NA	NA	NA	0	NA	NA	NA	NA	NA	0	NA	NA	NA	NA	NA	0	0.0113140581610108	0.00598249470894679	0.0166456216130748	0.00272022353190536	3.1940654086803e-05	276965	NA	NA	NA	NA	NA
n20257 - FVC Z-score	LINEAR	Spirometry	NA	NA	NA	NA	NA	0	NA	NA	NA	NA	NA	0	NA	NA	NA	NA	NA	0	NA	NA	NA	NA	NA	0	NA	NA	NA	NA	NA	0	0.0113949250942997	0.00606336403094003	0.0167264861576593	0.00272022231316156	2.80312111808056e-05	276965	NA	NA	NA	NA	NA
n20258 - FEV1 to FVC ratio Z-score	LINEAR	Spirometry	NA	NA	NA	NA	NA	0	NA	NA	NA	NA	NA	0	NA	NA	NA	NA	NA	0	NA	NA	NA	NA	NA	0	NA	NA	NA	NA	NA	0	0.00265367921724475	-0.00267804157882164	0.00798540001331115	0.00272030381058191	0.329308989127204	276965	NA	NA	NA	NA	NA
n23109 - Impedance of arm	LINEAR	Anthropometry	-0.00258166036396514	-0.0340645171041928	0.0289011963762625	0.0160608553752798	0.872299840463526	9222	-0.019282406438023	-0.0554178930350449	0.0168530801589988	0.0184337939273264	0.295578741784693	7398	-0.000541923768654388	-0.0776675278984831	0.0765836803611744	0.0393182747829849	0.989004966973406	1480	0.0178801411611902	-0.0397631372024393	0.0755234195248196	0.0293973989206906	0.543090683460669	2745	0.0309624776872475	-0.0132313426716668	0.0751562980461617	0.0225418192715784	0.169652109428995	4227	-0.0104692952965289	-0.0152649172874634	-0.00567367330559439	0.00244678210266133	1.87953852736528e-05	337633	0.627316356186557	0.635543686041923	0.801041071545537	0.336537649807918	0.0676601994108808
n25874 - Volume of grey matter in supracalcarine cortex	LINEAR	Imaging	-0.0040597075435123	-0.11555664737481	0.107437232287786	0.0567142476518777	0.942970685691963	402	-0.0762731487184594	-0.262976046164399	0.11042974872748	0.0947718893069198	0.421737261286736	239	0.0586196213906414	-0.175932414883779	0.293171657665062	0.118412330025614	0.621511765475023	117	0.0920694713450916	-0.107229713893689	0.291368656583872	0.100965478011313	0.363110058903615	173	0.0280863714143111	-0.172417679419489	0.228590422248111	0.101641325507992	0.782599485862616	190	0.0198724541791507	0.00311983062902147	0.0366250777292798	0.00854704767159904	0.0200754538335956	28245	0.676483740684272	0.312306423073995	0.74414193296641	0.476144123450039	0.935816884395559
n30150 - Eosinophill count	LINEAR	Blood assays	-0.0122234492889666	-0.0520512777497793	0.027604379171846	0.020317954827698	0.547450123323807	9037	-0.00646446248334914	-0.0407042090676025	0.0277752841009042	0.017466643955737	0.711316408491529	7205	-0.0383115478120136	-0.117011986395101	0.0403888907710735	0.0401205975789494	0.339782091909878	1457	-0.0351887491171129	-0.0909654105435741	0.0205879123093483	0.0284453025416039	0.216169262350707	2714	-0.0387029488605111	-0.0861302855744973	0.00872438785347519	0.0241910586377716	0.109699331081225	4183	-0.00954032814674716	-0.014325068874237	-0.00475558741925729	0.00244123023035376	9.30816359326609e-05	332872	0.89568540771616	0.861547804384672	0.474118205625972	0.368986869485264	0.230364460025355
n30210 - Eosinophill %	LINEAR	Blood assays	-0.0134692046469645	-0.0511222636773352	0.0241838543834062	0.0192085077713049	0.483189917420555	9037	-0.0132484824980609	-0.0540237506629739	0.027526785666852	0.0208005946972683	0.52419194347798	7205	-0.039772980648571	-0.124572404292146	0.0450264429950043	0.0432297915003217	0.35770636148442	1457	-0.0228534822067865	-0.079964107689294	0.034257143275721	0.0291256052019539	0.432725806334229	2714	-0.040477628908691	-0.088946339999764	0.00799108218238196	0.0247222280089699	0.101643707808445	4183	-0.00865958699255048	-0.0134290862470386	-0.00389008773806235	0.00243345385413398	0.000372948107323374	332877	0.803821428691924	0.826557141323384	0.472397565041376	0.627221144916199	0.200252786847348
n30510 - Creatinine in urine	LINEAR	Urine assays	-0.000947272880299435	-0.0306504446549424	0.0287558988943435	0.0151529100590533	0.950154705335794	9015	0.005836754382403	-0.0382527330020138	0.0499262417668198	0.0224913281844767	0.795248046928883	7319	-0.0351094290431429	-0.100275371844276	0.0300565137579904	0.0332207684986299	0.290755392072028	1452	0.0186614504248107	-0.0401981187478459	0.0775210195974673	0.0300174969367388	0.534200944978726	2705	-0.00139606982883324	-0.0463127246888226	0.0435205850311561	0.0229104331663021	0.951413108973946	4176	-0.00906132082122118	-0.0138659638934255	-0.0042566777490169	0.0024513846612174	0.000218705370165752	333759	0.59707927619655	0.510221851252666	0.434235118636332	0.357317088206026	0.739379054363784
n30530 - Sodium in urine	LINEAR	Urine assays	-0.013125329720116	-0.0481018391256732	0.0218511796854412	0.0178430699941453	0.461994569275054	8999	0.0103466218479094	-0.032556474836978	0.0532497185327969	0.0218861123591605	0.636406897337303	7312	-0.0201862421664633	-0.107930834322078	0.0675583499891515	0.0447310508343058	0.65185511527618	1451	0.0171531119003554	-0.0423679023289605	0.0766741261296714	0.0303548189562345	0.572061541104956	2704	0.0149012595557177	-0.0351132670728896	0.064915786184325	0.0255106635676247	0.559172007722975	4166	-0.0107655602309345	-0.0155377387242601	-0.00599338173760899	0.00243482083736518	9.80490325835151e-06	333046	0.895746080342267	0.337697940560542	0.833436734239154	0.359247602684574	0.316551462042893
n30610 - Alkaline phosphatase	LINEAR	Blood assays	-0.00622438409959912	-0.0369546998215907	0.0245059316223925	0.0156768861788014	0.691345931998266	8947	-0.0466640702862438	-0.0817242779508395	-0.0116038626216481	0.0178851607699711	0.00909713262500117	7150	-0.0221683005419788	-0.0918075803595479	0.0474709792755903	0.0355006765301077	0.532433990630593	1426	-0.00421358872184886	-0.0587700609483684	0.0503428835046707	0.0278228563143219	0.879637349746864	2678	-0.0588739254737845	-0.10218880393306	-0.0155590470145086	0.0220933272526264	0.00773389636620331	4114	-0.0452353453550665	-0.050121235055497	-0.0403494556546361	0.00249283746442742	1.49731168866901e-73	327616	0.0139883672643087	0.936938412611964	0.51687661318336	0.141966268918069	0.539595835743898
n30620 - Alanine aminotransferase	LINEAR	Blood assays	0.0386940242335229	0.00711339719087849	0.0702746512761673	0.016110663442563	0.0163366233175261	8930	0.00390083672043905	-0.0275075153736351	0.0353091888145131	0.0160222496532307	0.807653164857769	7148	-0.0547625220705526	-0.13626854703137	0.0267435028902644	0.041550074940199	0.187719762772654	1425	0.060439354249015	0.00663899858890852	0.114239709909121	0.0274372406698816	0.0276923241979638	2676	0.00148838158882437	-0.0429881902073776	0.0459649533850263	0.0226858610681603	0.947692844165753	4112	0.0186131213477061	0.0137212246783379	0.0235050180170744	0.00249590228597219	8.84142280317988e-14	327491	0.218045600318906	0.364249039689834	0.0779376987939165	0.12897296836969	0.453052091299169
n30630 - Apolipoprotein A	LINEAR	Blood assays	-0.00925061411461669	-0.0368229558638711	0.0183217276346377	0.0140656782070948	0.510767081371981	8151	-0.00969855933573755	-0.0440790981704247	0.0246819794989496	0.0175381873972644	0.580284469588892	6583	0.0164198126357442	-0.062170702700155	0.0950103279716434	0.0400601112770611	0.681962875612183	1286	-0.00487741178744787	-0.0610542586089539	0.0512994350340581	0.0286478301345942	0.864824522025191	2419	-0.0309916198460613	-0.072997238672544	0.0110139989804214	0.0214249348392422	0.148114436091001	3764	-0.00640570160665677	-0.0115615181007933	-0.00124988511252025	0.00263055627831113	0.0148877248162514	298168	0.842409650818568	0.852698362377917	0.569656724807784	0.957633110307726	0.254709562363827
n30680 - Calcium	LINEAR	Blood assays	0.0283420340723929	-0.00339791173490005	0.0600819798796858	0.0161917332871101	0.0800868286065044	8170	-0.0117524117352281	-0.0487856262882149	0.0252808028177587	0.0188913830012221	0.533894715013562	6609	0.0492112621664105	-0.0316115217498057	0.130034046082627	0.0411984198591078	0.232503042628496	1301	0.0146700178250467	-0.0435635630595206	0.072903598709614	0.0296968243245197	0.621355701591039	2443	-0.0500429218257867	-0.0969218444876146	-0.00316399916395875	0.0239105944947202	0.0364229853240035	3781	-0.00631437631824057	-0.0114182820287888	-0.0012104706076923	0.00260407086593393	0.0153169994274272	299883	0.0345818022027612	0.775520380644816	0.178600344607903	0.481482795956338	0.0690511263761861
n30700 - Creatinine	LINEAR	Blood assays	-0.0127502922770964	-0.044187925554921	0.0186873410007283	0.0160377194945969	0.426623656172857	8944	0.0283041292427716	-0.00930550974190132	0.0659137682274445	0.0191856919523489	0.140183300653179	7144	-0.0447919173429834	-0.114108883956588	0.0245250492706216	0.0353363467155605	0.205152764571767	1425	0.0287287364048959	-0.0247243212728409	0.0821817940826327	0.0272601339975554	0.292035921027493	2678	0.0161648476988473	-0.0269282967911386	0.0592579921888333	0.0219802289058043	0.462121605849312	4114	-0.0117805491729713	-0.0166581035131996	-0.00690299483274307	0.00248858466242259	2.20408753698612e-06	327446	0.952353689165805	0.0382707269272228	0.35139017437258	0.138907174675919	0.206475386389746
n30750 - Glycated haemoglobin	LINEAR	Blood assays	0.0249843613914745	-0.0148676806040611	0.0648364033870101	0.0203302470255433	0.219132608704738	8842	0.0321531988722674	-0.0157065606886522	0.0800129584331871	0.0244139263689251	0.187886503924836	6202	-0.0545176557417027	-0.131970920390656	0.022935608907251	0.039484250262865	0.167573334408088	1433	0.00449182864242444	-0.054352070812517	0.0633357280973658	0.0300089244938245	0.8810262974396	2593	0.0116022505080357	-0.0401088946563703	0.0633133956724416	0.02637565601831	0.660044547728367	3962	0.0131212566412199	0.00833468912603506	0.0179078241564046	0.0024421621331058	7.75746001090985e-08	327505	0.562349727003544	0.437937061172637	0.0873041227014409	0.774407501527403	0.954269639237072
n30880 - Urate	LINEAR	Blood assays	0.00570092659584535	-0.0248666404959575	0.0362684936876482	0.0155938580722117	0.714681277344666	8935	0.019802725736628	-0.0145994996686831	0.0542049511419392	0.0175495020486143	0.259192135705924	7140	0.00276624511292116	-0.0704731981269258	0.0760056883527681	0.0373359212690872	0.940948630980665	1424	0.00278364737516121	-0.0513723218236307	0.0569396165739531	0.0276185973565924	0.919725613842754	2676	-0.0312779765617779	-0.0733745278791774	0.0108185747556215	0.021471894120363	0.145277384848998	4108	-0.00621003271033561	-0.0111065058350563	-0.00131355958561489	0.00249823723778455	0.0129277958416778	327184	0.45072535199959	0.142251944450988	0.810421009527454	0.745699964639219	0.246189603487211
n23443 - Degree of unsaturation	LINEAR	Blood assays	0.0023605065159685	-0.0348614639373036	0.0395824769692407	0.0189863980746583	0.901062178389763	4865	-0.00197511480643645	-0.0477708355657678	0.0438206059528949	0.0233581974109514	0.932617477278412	3826	0.0196897608286706	-0.0820763491618547	0.121455870819196	0.0518436876063432	0.70420168823498	801	0.0342743922639773	-0.0351415094582024	0.103690293986157	0.0353880217231753	0.332937223262027	1485	-0.0353695383442754	-0.0921858408613105	0.0214467641727596	0.0289731206017586	0.222298509003813	2292	-0.0118219364073908	-0.0182162783366841	-0.00542759447809747	0.00326245888551548	0.000290574041017295	193428	0.461615196400387	0.676309238210786	0.544102221017412	0.194597997931493	0.419300424884094
n23449 - Linoleic acid	LINEAR	Blood assays	-0.00908677606169304	-0.0567757868554994	0.0386022347321133	0.024325486579346	0.708755799106539	4865	0.0528701372124847	0.00954713117745724	0.0961931432475121	0.0220969844042865	0.016775602851352	3826	-0.0251672823949466	-0.133074168542857	0.0827396037529641	0.0549720422304279	0.647206629420709	801	-0.0241458866210443	-0.0952918062681866	0.0470000330260981	0.0362699797528367	0.505689463269655	1485	-0.0344243343686607	-0.0963162028438092	0.0274675341064877	0.0315613739394782	0.275514864982683	2292	0.0186621991254735	0.0123168865783436	0.0250075116726034	0.00323744359148537	8.20308694319817e-09	193428	0.258153480409462	0.125589210317373	0.426075118073348	0.239759407756995	0.0942820517530578
n23451 - Omega-3 to total fatty acids ratio	LINEAR	Blood assays	0.0256090998621878	-0.0151991362112263	0.0664173359356019	0.0208157011941951	0.218652836657405	4865	0.0166059730700724	-0.0365556489999341	0.0697675951400789	0.0271151898563487	0.540294168271437	3826	0.0450361175907004	-0.071025716361899	0.1610979515433	0.0591264956773728	0.446469512625324	801	0.0238959774840343	-0.051882923884146	0.0996748788522145	0.0386318601537187	0.536303740378825	1485	-0.0189879330935773	-0.0816169320580835	0.0436410658709289	0.0319372690544584	0.552210795095035	2292	-0.0134923505181057	-0.0198327231390889	-0.00715197789712246	0.00323492319046065	3.03609561191656e-05	193428	0.0634281435800643	0.270374358421933	0.322953172432621	0.334827708088003	0.864067841047013
n23459 - Omega-6 to omega-3 ratio	LINEAR	Blood assays	-0.042696060489079	-0.0959600509154445	0.0105679299372865	0.0271692016371711	0.116134890787016	4863	-0.0166730055842887	-0.0548957175343614	0.0215497063657841	0.0194955693787134	0.392482810069532	3826	-0.0537861899658346	-0.166104925536958	0.058532545605289	0.0572196130895731	0.347504208582257	801	-0.00296645616341466	-0.0801840375941041	0.0742511252672747	0.0393652950013784	0.939940720886436	1485	0.0232833775861662	-0.0407319762512311	0.0872987314235635	0.0326442321117089	0.47576603966549	2292	0.012670783768062	0.00635476220018675	0.0189868053359372	0.00322249903196829	8.42803615423557e-05	193416	0.0430042781419567	0.137543363797187	0.24621192338157	0.692171554802336	0.746296871878577
n23462 - Glycine	LINEAR	Blood assays	-0.0293419570600205	-0.0676316158649667	0.00894770174492559	0.0195310117377101	0.133078065416668	4866	0.0275319871931934	-0.0179825164101485	0.0730464907965353	0.0232147562767984	0.235708183308314	3823	-0.0340959734035394	-0.125331630078507	0.0571396832714284	0.0464789689706123	0.463421379913056	800	-0.00850373318075763	-0.0819988201898675	0.0649913538283522	0.0374675576869991	0.820484149883695	1484	-0.0292820599411867	-0.0860009491138307	0.0274368292314574	0.0289234050919993	0.311453997147081	2286	-0.0299950604111356	-0.0363880058235078	-0.0236021149987634	0.00326174635726801	3.75011285891051e-20	193324	0.973688528047889	0.0141302668852181	0.929864657966049	0.567703431631536	0.980456926314061
nd1488 - Tea quantity	LINEAR	Lifestyle and environment	0.0208194788011968	-0.00077699075050422	0.0424159483528977	0.0110172489865218	0.0588296770246531	8597	0.0146878712822024	-0.0119281314115767	0.0413038739759815	0.0135771024128292	0.279379598087235	6001	-0.0263039200680092	-0.0987158914109795	0.0461080512749612	0.0369094127868787	0.476189605191555	1240	-0.0181436297623695	-0.0745268544823722	0.0382395949576333	0.0287517106058568	0.528076267175547	2210	-0.0190918548082676	-0.0569827776099206	0.0187990679933854	0.0193259984126869	0.32327519106349	3626	0.0169573189979988	0.0116019435663653	0.0223126944296324	0.00273237289041102	5.43983777657705e-10	282144	0.733669891257073	0.869835746871561	0.242446447187137	0.224231058724359	0.0647541130313652
nd1498 - Coffee quantity (including decaf)	LINEAR	Lifestyle and environment	0.0079197193199696	-0.0196955988323145	0.0355350374722537	0.0140853709115009	0.573967125230993	3962	-0.00378750274443525	-0.0357999645484315	0.028224959059561	0.016327615359331	0.816575371552539	3549	-0.0156713660038242	-0.0796851392671646	0.0483424072595161	0.0326057091490691	0.630923865939736	721	-0.0691228440382858	-0.1247633076463	-0.0134823804302719	0.0283694137504274	0.0149254752666519	1801	0.0133301631556947	-0.0288072779160374	0.0554676042274268	0.021488848811253	0.535096618209088	2544	0.0171933055956407	0.0114794568044921	0.0229071543867892	0.00291526828631025	3.69135069136676e-09	247485	0.519108613710362	0.205877136133814	0.315408768565614	0.00247288743462073	0.858611125945228
nd1498 - Coffee quantity (excluding decaf)	LINEAR	Lifestyle and environment	-0.00507869003845152	-0.0310075122014717	0.0208501321245686	0.0132253343021679	0.700989271655355	4136	-0.00228013049664432	-0.0349887394710406	0.030428478477752	0.0166821208658927	0.891291391280688	3233	-0.0417976609561131	-0.100625379475193	0.0170300575629663	0.0299695659537924	0.163500036963462	808	-0.0600918353649613	-0.117742195594365	-0.00244147513555717	0.0293935408606786	0.0410652645526601	1743	0.0194735296662172	-0.0242033839114159	0.0631504432438503	0.0222733572800978	0.382043641962121	2413	0.0204222060801111	0.0143311240493139	0.0265132881109082	0.00310773479125124	4.99517107039659e-11	218338	0.0605100531205125	0.180941612939544	0.0389202721299988	0.00644980975975014	0.966352179332391

### Sheet: README
Table S13 Ancestry stratified analyses. Results for all 33 continuous variables assessed.
lower=95 % confidence interval, lower bound
upper=95 % confidence intarval, upper bound
se=standard error
n=number of observations
NA=not available
pXvsWB=p value for comparing the beta from group X to the beta from White British
Asian=Indian, Pakistani,Bangladeshi,Any other Asian background
Mixed=White and Black Caribbean, White and Black African, White and Asian, Any other mixed background
Black=Caribbean, African, Any other Black background
