## Supplementary material for "A Phenome-wide association study of genetically determined nicotine metabolism reveals novel links with health-related outcomes": TableS7

### Sheet: S7a_Logistic_Cessation
Variable	OR	95CI_lower	95CI_upper	pvalue
(Intercept)	0.09363797	0.08078161	0.1085298	5.579120e-217
sex_31	0.99508099	0.96797625	1.0229324	7.263047e-01
age_21022	1.06132223	1.05947967	1.0631701	0.000000e+00
PC1_22009	0.99773892	0.98883134	1.0067281	6.208156e-01
PC2_22009	0.99916087	0.98989150	1.0085162	8.598687e-01
PC3_22009	1.01252420	1.00346433	1.0216666	6.647369e-03
PC4_22009	0.99463700	0.98798681	1.0013279	1.160513e-01
PC5_22009	0.98549381	0.98266310	0.9883336	2.398910e-23
PC6_22009	1.00270132	0.99414467	1.0113323	5.372836e-01
PC7_22009	0.99724466	0.98962992	1.0049150	4.804009e-01
PC8_22009	0.99584135	0.98827792	1.0034648	2.840834e-01
PC9_22009	0.99443103	0.99131144	0.9975492	4.830990e-04
PC10_22009	0.99278094	0.98615432	0.9994527	3.398270e-02
zGS	1.07462306	1.06015785	1.0892732	2.161406e-25
Table S7 Odds ratios from the logistic regression model for Cessation.
A. Among Ever smokers (n = 110348 ), model including the standardized GS, sex (1=Male, 0=Female), age and the first 10 genetic principal components as the predictor variables.
B. Among Ever smokers (n = 110348 ), model including CPD as an additional predictor variable.
C. Among subset of Ever smokers who did not stop smoking due to Illness or Doctor's advice (n = 70278), model including all the same variables as in B.
D. Among subset of Ever smokers who had at least once managed to quit for over 6 months (n = 83704 ) , model including the 4 reasons for stopping smoking.
E. Among subset of Ever smokers who had at least once managed to quit for over 6 months (n = 79228 ) , model including the 4 reasons for stopping smoking and CPD.

### Sheet: S7b_Logistic_Cessation_CPD
Variable	OR	95CI_lower	95CI_upper	pvalue
(Intercept)	0.05173916	0.0442294	0.06051432	3.490681e-300
sex_31	0.93165114	0.9045571	0.95954718	2.570339e-06
age_21022	1.06088203	1.0589561	1.06281385	0.000000e+00
PC1_22009	0.99935320	0.9899486	1.00884872	8.933160e-01
PC2_22009	0.99798598	0.9882281	1.00783908	6.875537e-01
PC3_22009	1.01590294	1.0063123	1.02558619	1.114040e-03
PC4_22009	0.99405254	0.9870479	1.00110261	9.815411e-02
PC5_22009	0.98231914	0.9793479	0.98529998	8.196749e-31
PC6_22009	1.00488061	0.9958476	1.01399642	2.906267e-01
PC7_22009	0.99812513	0.9900902	1.00622205	6.489897e-01
PC8_22009	0.99527428	0.9872882	1.00332718	2.492125e-01
PC9_22009	0.99206862	0.9887749	0.99536101	2.576382e-06
PC10_22009	0.98946698	0.9824982	0.99648552	3.321152e-03
zGS	1.05043043	1.0355321	1.06552872	1.438948e-11
CPD (former and current smokers combined)	1.04317003	1.0412875	1.04506609	0.000000e+00
Table S7 Odds ratios from the logistic regression model for Cessation.
A. Among Ever smokers (n = 110348 ), model including the standardized GS, sex (1=Male, 0=Female), age and the first 10 genetic principal components as the predictor variables.
B. Among Ever smokers (n = 110348 ), model including CPD as an additional predictor variable.
C. Among subset of Ever smokers who did not stop smoking due to Illness or Doctor's advice (n = 70278), model including all the same variables as in B.
D. Among subset of Ever smokers who had at least once managed to quit for over 6 months (n = 83704 ) , model including the 4 reasons for stopping smoking.
E. Among subset of Ever smokers who had at least once managed to quit for over 6 months (n = 79228 ) , model including the 4 reasons for stopping smoking and CPD.

### Sheet: S7c_Logistic_Cessation_subset
Variable	OR	95CI_lower	95CI_upper	pvalue
(Intercept)	0.3506456	0.2274797	0.5412356	2.142611e-06
sex_31	0.6838812	0.6286395	0.7438148	8.405331e-19
age_21022	1.0614124	1.0561501	1.0667009	3.612351e-122
PC1_22009	0.9891630	0.9629255	1.0161454	4.272067e-01
PC2_22009	1.0012896	0.9737330	1.0296120	9.278588e-01
PC3_22009	1.0067393	0.9797763	1.0344462	6.277337e-01
PC4_22009	1.0090782	0.9890802	1.0294027	3.753204e-01
PC5_22009	0.9845381	0.9760801	0.9931084	4.126047e-04
PC6_22009	1.0043629	0.9787537	1.0306552	7.411918e-01
PC7_22009	1.0163384	0.9934186	1.0397302	1.632436e-01
PC8_22009	1.0060561	0.9833826	1.0293067	6.040785e-01
PC9_22009	1.0063418	0.9971127	1.0154696	1.742653e-01
PC10_22009	1.0027219	0.9826861	1.0231877	7.919161e-01
zGS	1.0128764	0.9721230	1.0550009	5.398553e-01
CPD (former and current smokers combined)	1.0644096	1.0582132	1.0707209	2.712445e-96
Table S7 Odds ratios from the logistic regression model for Cessation.
A. Among Ever smokers (n = 110348 ), model including the standardized GS, sex (1=Male, 0=Female), age and the first 10 genetic principal components as the predictor variables.
B. Among Ever smokers (n = 110348 ), model including CPD as an additional predictor variable.
C. Among subset of Ever smokers who did not stop smoking due to Illness or Doctor's advice (n = 70278), model including all the same variables as in B.
D. Among subset of Ever smokers who had at least once managed to quit for over 6 months (n = 83704 ) , model including the 4 reasons for stopping smoking.
E. Among subset of Ever smokers who had at least once managed to quit for over 6 months (n = 79228 ) , model including the 4 reasons for stopping smoking and CPD.

### Sheet: S7d_Logistic_Cessation_Reasons
Variable	OR	95CI_lower	95CI_upper	pvalue
(Intercept)	0.9190685	0.6308219	1.3408016	6.608304e-01
sex_31	0.7884334	0.7333229	0.8474573	1.177975e-10
age_21022	1.0612454	1.0566297	1.0658747	1.247775e-157
PC1_22009	1.0011072	0.9782423	1.0245333	9.252496e-01
PC2_22009	1.0028934	0.9790964	1.0272575	8.135394e-01
PC3_22009	1.0047657	0.9816810	1.0283924	6.884760e-01
PC4_22009	1.0061593	0.9889553	1.0236086	4.846201e-01
PC5_22009	0.9885515	0.9812569	0.9959285	2.355269e-03
PC6_22009	1.0014629	0.9795469	1.0238783	8.969903e-01
PC7_22009	1.0153355	0.9956236	1.0353949	1.277356e-01
PC8_22009	1.0010397	0.9816950	1.0208061	9.169555e-01
PC9_22009	1.0052782	0.9973205	1.0131573	1.901980e-01
PC10_22009	1.0025001	0.9853402	1.0199756	7.769288e-01
StoppedReason_Illness_6157	0.9660256	0.8647928	1.0814636	5.444211e-01
StoppedReason_Doctor_6157	0.6129534	0.5429859	0.6939245	5.094011e-15
StoppedReason_Health_6157	1.0567745	0.9806037	1.1384360	1.469044e-01
StoppedReason_Financial_6157	1.2050903	1.1063263	1.3143163	2.180210e-05
zGS	1.0406666	1.0045627	1.0778140	2.640858e-02
Table S7 Odds ratios from the logistic regression model for Cessation.
A. Among Ever smokers (n = 110348 ), model including the standardized GS, sex (1=Male, 0=Female), age and the first 10 genetic principal components as the predictor variables.
B. Among Ever smokers (n = 110348 ), model including CPD as an additional predictor variable.
C. Among subset of Ever smokers who did not stop smoking due to Illness or Doctor's advice (n = 70278), model including all the same variables as in B.
D. Among subset of Ever smokers who had at least once managed to quit for over 6 months (n = 83704 ) , model including the 4 reasons for stopping smoking.
E. Among subset of Ever smokers who had at least once managed to quit for over 6 months (n = 79228 ) , model including the 4 reasons for stopping smoking and CPD.

### Sheet: S7e_Log_Ces_Reasons_CPD
Variable	OR	95CI_lower	95CI_upper	pvalue
(Intercept)	0.4518483	0.3041752	0.6720362	8.549310e-05
sex_31	0.6995080	0.6482608	0.7546681	3.021958e-20
age_21022	1.0581863	1.0534387	1.0629523	2.818551e-134
CPDcombined	1.0644377	1.0589430	1.0700267	3.371377e-122
PC1_22009	1.0003135	0.9763696	1.0248708	9.797778e-01
PC2_22009	0.9980877	0.9732822	1.0235136	8.814721e-01
PC3_22009	1.0121706	0.9877415	1.0372053	3.318161e-01
PC4_22009	1.0062718	0.9882302	1.0245844	4.975218e-01
PC5_22009	0.9843631	0.9767713	0.9920430	6.825658e-05
PC6_22009	1.0025644	0.9795504	1.0261284	8.288940e-01
PC7_22009	1.0134398	0.9927791	1.0344858	2.034817e-01
PC8_22009	1.0014899	0.9811370	1.0223068	8.870991e-01
PC9_22009	1.0043873	0.9961001	1.0125918	2.959396e-01
PC10_22009	1.0002413	0.9822932	1.0185357	9.791778e-01
StoppedReason_Illness_6157	0.8331630	0.7420512	0.9376097	2.217498e-03
StoppedReason_Doctor_6157	0.5144722	0.4527541	0.5863664	6.942303e-24
StoppedReason_Health_6157	1.0831286	1.0011293	1.1713483	4.619381e-02
StoppedReason_Financial_6157	1.0380947	0.9494171	1.1364845	4.150647e-01
zGS	1.0093743	0.9727977	1.0470564	6.190316e-01
Table S7 Odds ratios from the logistic regression model for Cessation.
A. Among Ever smokers (n = 110348 ), model including the standardized GS, sex (1=Male, 0=Female), age and the first 10 genetic principal components as the predictor variables.
B. Among Ever smokers (n = 110348 ), model including CPD as an additional predictor variable.
C. Among subset of Ever smokers who did not stop smoking due to Illness or Doctor's advice (n = 70278), model including all the same variables as in B.
D. Among subset of Ever smokers who had at least once managed to quit for over 6 months (n = 83704 ) , model including the 4 reasons for stopping smoking.
E. Among subset of Ever smokers who had at least once managed to quit for over 6 months (n = 79228 ) , model including the 4 reasons for stopping smoking and CPD.
