## Supplementary material for "A Phenome-wide association study of genetically determined nicotine metabolism reveals novel links with health-related outcomes": TableS9

### Sheet: S9a_NegBin_UnsuccessfulStop
	IRR	95% Confidence interval: Lower bound	95% Confidence interval: Upper bound	pvalue
(Intercept)	3.0752131	2.7589793	3.428062	4.333811e-92
zGS	1.0118089	1.0021978	1.021501	1.591723e-02
StoppedReason_Illness_6157	1.3478055	1.3071325	1.389916	1.759524e-80
StoppedReason_Doctor_6157	1.0736278	1.0338100	1.115223	2.570901e-04
StoppedReason_Health_6157	1.3912115	1.3630271	1.419955	9.420253e-221
StoppedReason_Financial_6157	1.1486076	1.1238660	1.173948	1.272275e-35
sex_31	1.3748569	1.3485516	1.401668	2.454947e-229
age_21022	0.9898418	0.9885634	0.991120	6.574700e-55
PC1_22009	0.9975772	0.9913633	1.003831	4.444981e-01
PC2_22009	1.0043861	0.9979865	1.010826	1.832822e-01
PC3_22009	1.0035136	0.9972429	1.009824	2.701042e-01
PC4_22009	1.0012783	0.9966002	1.005976	5.893809e-01
PC5_22009	1.0057250	1.0037013	1.007754	2.930514e-08
PC6_22009	1.0045756	0.9987213	1.010465	1.311892e-01
PC7_22009	0.9978696	0.9926368	1.003128	4.297853e-01
PC8_22009	1.0004877	0.9952892	1.005715	8.561158e-01
PC9_22009	0.9987005	0.9965428	1.000856	2.352146e-01
PC10_22009	0.9976697	0.9930847	1.002276	3.211289e-01
Table S9 Incident Rate Ratios (IRRs) from the negative binomial regression model for Number of unsuccessful stop-smoking attempts.
A. Among former smokers, model including standardized GS, the four reasons (1=Yes, 0=No), sex (1=Male, 0=Female), age and the first 10 genetic principal components as the predictor variables.
B. Same as A but including CPD as a covariate in the model.

### Sheet: S9b_NegBin_Unsuccessful_WithCPD
	IRR	95% Confidence interval: Lower bound	95% Confidence interval: Upper bound	pvalue
(Intercept)	2.6322081	2.3585009	2.9379761	3.321145e-67
zGS	1.0058762	0.9961891	1.0156463	2.351336e-01
StoppedReason_Illness_6157	1.2949852	1.2552516	1.3361412	6.379221e-59
StoppedReason_Doctor_6157	1.0399671	1.0005625	1.0811632	4.845510e-02
StoppedReason_Health_6157	1.4194164	1.3902503	1.4491709	5.086353e-241
StoppedReason_Financial_6157	1.1004835	1.0765104	1.1250401	1.629571e-17
CPDprevious	1.0155743	1.0145453	1.0166081	5.067673e-233
sex_31	1.3202601	1.2943367	1.3466991	1.271864e-165
age_21022	0.9886029	0.9873194	0.9898862	6.564032e-68
PC1_22009	1.0010946	0.9947633	1.0074673	7.331172e-01
PC2_22009	1.0060703	0.9995829	1.0125992	6.890964e-02
PC3_22009	1.0045034	0.9981468	1.0109005	1.631018e-01
PC4_22009	1.0007679	0.9960376	1.0055187	7.485101e-01
PC5_22009	1.0049335	1.0028895	1.0069832	2.251233e-06
PC6_22009	1.0037667	0.9978574	1.0097112	2.189320e-01
PC7_22009	0.9968535	0.9915738	1.0021590	2.479820e-01
PC8_22009	1.0006513	0.9953863	1.0059459	8.108376e-01
PC9_22009	0.9980552	0.9958766	1.0002319	7.902619e-02
PC10_22009	0.9990477	0.9943943	1.0037236	6.892988e-01
Table S9 Incident Rate Ratios (IRRs) from the negative binomial regression model for Number of unsuccessful stop-smoking attempts.
A. Among former smokers, model including standardized GS, the four reasons (1=Yes, 0=No), sex (1=Male, 0=Female), age and the first 10 genetic principal components as the predictor variables.
B. Same as A but including CPD as a covariate in the model.
