## Supplementary material for "A Phenome-wide association study of genetically determined nicotine metabolism reveals novel links with health-related outcomes": TableS3

### Sheet: S3Ta_SecondStagePheWASVariables
varName	UKB Variable Type	PHESANT regression Type	Variable description	UKB third level category	UKB Data Coding	UKB Data Codes	Reassignments	Coding Description
1488	INTEGER	LINEAR	Tea intake	Lifestyle and environment	100373	NA	"-1=NA|-3=NA|-10=NA"
d1488		LINEAR	Tea quantity			"-10 Less than one -1 Do not know -3 Prefer not to answer"	"-10=0,5| -1=NA|-3=NA|0=NA"	Only includes tea drinkers (black and green), i.e. we excluded those who answered 0.
d1488		LOGISTIC-BINARY	Tea drinker			"-10 Less than one -1 Do not know -3 Prefer not to answer"	"-10=1| -1=NA|-3=NA|> 0 =1| 0=0"	Whether or not a person drinks tea (black and green): Yes=1, No=0
20116	CAT-SIN	LOGISTIC-BINARY	Smoking status	Lifestyle and environment	90	coding meaning -3 Prefer not to answer 0 Never 1 Previous 2 Current		Initially analysed in EVER PheWAS as LOGISTIC-BINARY as no never smokers included, and as MULTINOMIAL-LOGISTIC (20116-0) in ALL PheWAS.
d20116		LOGISTIC-BINARY	Cessation				"1=1| 2=0| -3=NA| 0=NA"	Among Ever smokers, Has succeeded to quit: Yes=1, No=0
d20116		LOGISTIC-BINARY	Initiation				"0=0| 1=1| 2=1| -3=NA"	Has initiated smoking: Yes=1 (Current and previous smokers), No=0 (Never smokers).
1508	CAT-SIN	MULTINOMIAL-LOGISTIC	Coffee type	Lifestyle and environment	100397	coding meaning -3 Prefer not to answer -1 Do not know 1 Decaffeinated coffee (any type) 2 Instant coffee 3 Ground coffee (include espresso, filter etc) 4 Other type of coffee
d1508		LOGISTIC-BINARY	Decaf vs no coffee				"1=1 | -3=NA | -1= NA | 2=NA |3=NA | 4=NA; Those with 0 for variable Coffee intake (1498) coded as 0"	Drinks decaffeinated coffee as opposed to not drinking coffee at all: Yes=1, No=0.
d1508		LOGISTIC-BINARY	Instant vs no coffee				"2=1 | -3=NA | -1= NA | 1=NA |3=NA | 4=NA; Those with 0 for variable Coffee intake (1498) coded as 0"	Drinks instant coffee as opposed to not drinking coffee at all: Yes=1, No=0.
d1508		LOGISTIC-BINARY	Ground vs no coffee				"3=1 | -3=NA | -1= NA | 2=NA |1=NA | 4=NA; Those with 0 for variable Coffee intake (1498) coded as 0"	Drinks ground coffee as opposed to not drinking coffee at all: Yes=1, No=0.
d1508		LOGISTIC-BINARY	Other caffeinated coffee vs none				"4=1 | -3=NA | -1= NA | 2=NA |3=NA | 1=NA; Those with 0 for variable Coffee intake (1498) coded as 0"	Drinks some other type of coffee as opposed to not drinking coffee at all: Yes=1, No=0.
d1508		LOGISTIC-BINARY	Decaf vs caffeinated coffee				"4=1 | -3=NA | -1= NA | 2=NA |3=NA | 1=NA; Those with 0 for variable Coffee intake (1498) coded as 0"	Drinks decaffeinated coffee as opposed to caffeinated coffee: Yes=1, No=0.
d1508		LOGISTIC-BINARY	Instant vs other caffeinated coffee				"4=1 | -3=NA | -1= NA | 2=NA |3=NA | 1=NA; Those with 0 for variable Coffee intake (1498) coded as 0"	Drinks instant coffee as opposed to drinking other types of caffeinated coffee: Yes=1, No=0.
22506	CAT-SIN	MULTINOMIAL-LOGISTIC	Tobacco smoking	Medical information	496	coding meaning -818 Prefer not to answer 111 Smokes on most or all days 112 Occasionally 113 Ex-smoker 114 Never smoked
d22506		LOGISTIC-BINARY	Occasional vs daily smoker				"111 = 0 |112 = 1 | -818=NA| 113=NA | 114=NA"	Only smokes occasionally instead of daily: Yes=1, No=0.
30150	CONTINUOUS	ORDERED-LOGISTIC	Eosinophill count	Blood assays
t30150		LINEAR	Eosinophill count					Treated as continuous as opposed to ordered categorical.
2887	INTEGER	ORDERED-LOGISTIC	Number of cigarettes previously smoked daily	Lifestyle and environment	100353	NA	"-1=NA|-10=NA"
t2887		LINEAR	Number of cigarettes previously smoked daily				"-1=NA|-10=NA"	Treated as continuous as opposed to ordered categorical.
3456	INTEGER	ORDERED-LOGISTIC	Number of cigarettes currently smoked daily (current cigarette smokers)	Lifestyle and environment	100355	NA	"-1=NA|-3=NA|-10=NA"
t3456		LINEAR					"-1=NA|-3=NA|-10=NA"	Treated as continuous as opposed to ordered categorical.
1498	INTEGER	ORDERED-LOGISTIC	Coffee intake	Lifestyle and environment	100373	NA	"-1=NA|-3=NA|-10=NA"
d1498		LINEAR	Coffee quantity (including decaf)				"-1=NA|-3=NA|-10=0.5| 0=NA "	Only includes coffee drinkers (including decaf).
d1498		LINEAR	Coffee quantity (excluding decaf)				"Excluded those with 1 for variable Coffee type (1508); -1=NA|-3=NA|-10=0.5| 0=NA (1498)"	Only includes coffee drinkers and excluded those drinking decaf.
d1498		LOGISTIC-BINARY	Coffee drinker (including decaf)				"-10=1| -1=NA|-3=NA|> 0 =1| 0=0"	Whether or not a person drinks coffee (including decaf): Yes=1, No=0
d1498		LOGISTIC-BINARY	Coffee drinker (excluding decaf)				"Excluded those with 1 for variable Coffee type (1508); -10=1| -1=NA|-3=NA|> 0 =1| 0=0 (1498)"	Whether or not a person drinks coffee: Yes=1, No=0
3506	CAT-SIN	ORDERED-LOGISTIC	Smoking compared to 10 years previous	Lifestyle and environment	100360	coding meaning -3 Prefer not to answer 1 More nowadays? 2 About the same? 3 Less nowadays?
c3506		ORDERED-LOGISTIC	Smoking compared to 10 years previous				"3=1, 2=2, 1=3, -3=NA"	Coding flipped to: 1 Less nowadays? 2 About the same? 3 More nowadays?
1249	CAT-SIN	ORDERED-LOGISTIC	Past tobacco smoking	Lifestyle and environment	100348	coding meaning -3 Prefer not to answer 1 Smoked on most or all days 2 Smoked occasionally 3 Just tried once or twice 4 I have never smoked
c1249		ORDERED-LOGISTIC	Past tobacco smoking				"4=1| 3=2| 2=3| 1=4|-3=NA"	Coding flipped to: 1 I have never smoked 2 Just tried once or twice 3 Smoked occasionally 4 Smoked on most or all days
1239	Categorical single	ORDERED-LOGISTIC	Current tobacco smoking	Lifestyle and environment	100347	coding meaning -3 Prefer not to answer 0 No 1 Yes, on most or all days 2 Only occasionally	"reorder: 0|2|1"
c1239	Categorical single	ORDERED-LOGISTIC	Current tobacco smoking	Lifestyle and environment	100347	coding meaning -3 Prefer not to answer 0 No 1 Yes, on most or all days 2 Only occasionally	"reorder: 0|2|1"	Coding ensured to be intuitive. PHESANT had infact already corrected the coding, so didn't have to change anything here. 0 No 1 Only occasionally 2 Yes, on most or all days
Table S3a. Variable information on all the second stage outcomes that we derived, recoded or analysed using a different model from our initial PheWAS (See Table S3b).
Note:
All derived variables have been marked with the prefix d. In grey above, the variable from which each new variable has been derived.
The prefix c stands for coding corrected, and t stands for treated differently i.e. analysed using a different model from the initial PheWAS runs.

### Sheet: S3Tb_InitialPheWAS61Variables
UKB Data Field	UKB variable Type	PHESANT regression Type	description	UKB Third level category	UKB Data coding	UKB Data Codes	PHESANT reassignments	Comments
23109	Continuous	LINEAR	Impedance of arm (right)	Anthropometry
48	Continuous	LINEAR	Waist circumference	Anthropometry
30610	Continuous	LINEAR	Alkaline phosphatase	Blood assays
30620	Continuous	LINEAR	Alanine aminotransferase	Blood assays
30700	Continuous	LINEAR	Creatinine	Blood assays
23462	Continuous	LINEAR	Glycine	Blood assays
23451	Continuous	LINEAR	Omega-3 Fatty Acids to Total Fatty Acids percentage	Blood assays
30210	Continuous	LINEAR	Eosinophill percentage	Blood assays
23459	Continuous	LINEAR	Omega-6 Fatty Acids to Omega-3 Fatty Acids ratio	Blood assays
30750	Continuous	LINEAR	Glycated haemoglobin (HbA1c)	Blood assays
30880	Continuous	LINEAR	Urate	Blood assays
30710	Continuous	LINEAR	C-reactive protein	Blood assays
30630	Continuous	LINEAR	Apolipoprotein A	Blood assays
23443	Continuous	LINEAR	Degree of Unsaturation	Blood assays
23449	Continuous	LINEAR	Linoleic Acid	Blood assays
30680	Continuous	LINEAR	Calcium	Blood assays
23007	Integer	LINEAR	pp150 Nter antigen for Human Cytomegalovirus	Blood assays
26678	Continuous	LINEAR	Volume of VA (left hemisphere)	Brain MRI
26536	Continuous	LINEAR	Volume-ratio of BrainSegVol-to-eTIV (whole brain)	Brain MRI
1807	Integer	LINEAR	Father's age at death	Family history	100291	NA	"-1=NA|-3=NA"
25874	Continuous	LINEAR	Volume of grey matter in Supracalcarine Cortex (left)	Imaging
2897	Integer	LINEAR	Age stopped smoking	Lifestyle and environment	100291	NA	"-1=NA|-3=NA"
1488	Integer	LINEAR	Tea intake	Lifestyle and environment	100373	NA	"-1=NA|-3=NA|-10=NA"
20154	Continuous	LINEAR	Forced expiratory volume in 1-second (FEV1), predicted percentage	Spirometry
20256	Continuous	LINEAR	Forced expiratory volume in 1-second (FEV1) Z-score	Spirometry
20150	Continuous	LINEAR	Forced expiratory volume in 1-second (FEV1), Best measure	Spirometry
20258	Continuous	LINEAR	FEV1/ FVC ratio Z-score	Spirometry
3063	Continuous	LINEAR	Forced expiratory volume in 1-second (FEV1)	Spirometry
20151	Continuous	LINEAR	Forced vital capacity (FVC), Best measure	Spirometry
20257	Continuous	LINEAR	Forced vital capacity (FVC) Z-score	Spirometry
3062	Continuous	LINEAR	Forced vital capacity (FVC)	Spirometry
30530	Continuous	LINEAR	Sodium in urine	Urine assays
30510	Continuous	LINEAR	Creatinine (enzymatic) in urine	Urine assays
1787	Categorical single	LOGISTIC-BINARY	Maternal smoking around birth	Early life factors	100349	coding meaning -3 Prefer not to answer -1 Do not know 0 No 1 Yes
6149#100	Categorical multiple	LOGISTIC-BINARY	Mouth/teeth dental problems	Health and medical history	100538	coding meaning -7 None of the above -3 Prefer not to answer 1 Mouth ulcers 2 Painful gums 3 Bleeding gums 4 Loose teeth 5 Toothache 6 Dentures	"-7=100"
6149#6	Categorical multiple	LOGISTIC-BINARY	Mouth/teeth dental problems: Dentures	Health and medical history	100538	coding meaning -7 None of the above -3 Prefer not to answer 6 Dentures	"-7=100"
20003#1140867092	Categorical multiple	LOGISTIC-BINARY	Treatment/medication code: serenace 500micrograms capsule	Medications	4	1207 unknown supplement 99999 Free-text entry, unable to be coded 1140867092 serenace 500micrograms capsule
20003#1140861958	Categorical multiple	LOGISTIC-BINARY	Treatment/medication code: simvastatin	Medications	4	1207 unknown supplement 99999 Free-text entry, unable to be coded 1140861958 simvastatin
20004#1102	Categorical multiple	LOGISTIC-BINARY	Operation code: fem-pop bypass/leg artery bypass	Operations	5	1102 fem-pop bypass/leg artery bypass 99999 unclassifiable
1980	Categorical single	LOGISTIC-BINARY	Worrier / anxious feelings	Psychosocial factors	100349	coding meaning -3 Prefer not to answer -1 Do not know 0 No 1 Yes
41200#M706	Categorical multiple	LOGISTIC-BINARY	Operative procedures - main OPCS4: M70.6 Radioactive seed implantation into prostate	Summary Operations	240	M706 M70.6 Radioactive seed implantation into prostate
41200#L978	Categorical multiple	LOGISTIC-BINARY	Operative procedures - main OPCS4: L97.8 Other specified other operations on blood vessel	Summary Operations	240	L978 L97.8 Other specified other operations on blood vessel
41272#W384	Categorical multiple	LOGISTIC-BINARY	Operative procedures - OPCS4: W38.4 Revision of one component of total prosthetic replacement of hip joint not using cement	Summary Operations	240	W384 W38.4 Revision of one component of total prosthetic replacement of hip joint not using cement
41272#L601	Categorical multiple	LOGISTIC-BINARY	Operative procedures - OPCS4: L60.1 Endarterectomy of femoral artery and patch repair of femoral artery	Summary Operations	240	L601 L60.1 Endarterectomy of femoral artery and patch repair of femoral artery
41210#G725	Categorical multiple	LOGISTIC-BINARY	Operative procedures - secondary OPCS4: G72.5 Anastomosis of ileum to anus and creation of pouch HFQ	Summary Operations	240	G725 G72.5 Anastomosis of ileum to anus and creation of pouch HFQ
41272#G725	Categorical multiple	LOGISTIC-BINARY	Operative procedures - OPCS4: G72.5 Anastomosis of ileum to anus and creation of pouch HFQ	Summary Operations	240	G725 G72.5 Anastomosis of ileum to anus and creation of pouch HFQ
20116	Categorical single	MULTINOMIAL-LOGISTIC	Smoking status	Lifestyle and environment	90	coding meaning -3 Prefer not to answer 0 Never 1 Previous 2 Current
1508	Categorical single	MULTINOMIAL-LOGISTIC	Coffee type	Lifestyle and environment	100397	coding meaning -3 Prefer not to answer -1 Do not know 1 Decaffeinated coffee (any type) 2 Instant coffee 3 Ground coffee (include espresso, filter etc) 4 Other type of coffee
22506	Categorical single	MULTINOMIAL-LOGISTIC	Tobacco smoking	Medical information	496	coding meaning -818 Prefer not to answer 111 Smokes on most or all days 112 Occasionally 113 Ex-smoker 114 Never smoked
30150	Continuous	ORDERED-LOGISTIC	Eosinophill count	Blood assays
20652	Categorical single	ORDERED-LOGISTIC	Liking for dark chocolate	Food (and other) preferences	96	NA
20644	Categorical single	ORDERED-LOGISTIC	Liking for coffee without sugar	Food (and other) preferences	96	NA
20641	Categorical single	ORDERED-LOGISTIC	Liking for cigarette smoking	Food (and other) preferences	96	NA
2887	Integer	ORDERED-LOGISTIC	Number of cigarettes previously smoked daily	Lifestyle and environment	100353	NA	"-1=NA|-10=NA"
3456	Integer	ORDERED-LOGISTIC	Number of cigarettes currently smoked daily (current cigarette smokers)	Lifestyle and environment	100355	NA	"-1=NA|-3=NA|-10=NA"
1239	Categorical single	ORDERED-LOGISTIC	Current tobacco smoking	Lifestyle and environment	100347	coding meaning -3 Prefer not to answer 0 No 1 Yes, on most or all days 2 Only occasionally	"reorder: 0|2|1"	Thus, final coding: 0 No 1 Only occasionally 2 Yes, on most or all days
1498	Integer	ORDERED-LOGISTIC	Coffee intake	Lifestyle and environment	100373	NA	"-1=NA|-3=NA|-10=NA"
1408	Categorical single	ORDERED-LOGISTIC	Cheese intake	Lifestyle and environment	100377	coding meaning -3 Prefer not to answer -1 Do not know 0 Never 1 Less than once a week 2 Once a week 3 2-4 times a week 4 5-6 times a week 5 Once or more daily
3506	Categorical single	ORDERED-LOGISTIC	Smoking compared to 10 years previous	Lifestyle and environment	100360	coding meaning -3 Prefer not to answer 1 More nowadays? 2 About the same? 3 Less nowadays?
1249	Categorical single	ORDERED-LOGISTIC	Past tobacco smoking	Lifestyle and environment	100348	coding meaning -3 Prefer not to answer 1 Smoked on most or all days 2 Smoked occasionally 3 Just tried once or twice 4 I have never smoked
1180	Categorical single	ORDERED-LOGISTIC	Morning/evening person (chronotype)	Lifestyle and environment	100342	coding meaning -3 Prefer not to answer -1 Do not know 1 Definitely a 'morning' person 2 More a 'morning' than 'evening' person 3 More an 'evening' than a 'morning' person 4 Definitely an 'evening' person
Table S3 b. Variable information on all 61 variables highlighted in our initial PheWAS analyses.
Note:
Find more complete descriptions of variables and their coding at: https://biobank.ndph.ox.ac.uk/showcase/
PHESANT recodes negative values as missing values
