## Supplementary material for "A Phenome-wide association study of genetically determined nicotine metabolism reveals novel links with health-related outcomes": TableS5

### Sheet: README
Table S5. Results from the initial PheWAS. A-C PheWAS results for the variables that were significant at the 5 % FDR level for the All, Ever and Never data, respectively. D Ever versus Never analysis results for the variables that had a statistically significant difference at the 5 % FDR level between their effect sizes for the Ever and Never subsets.

### Sheet: TS5a_FDRInitial_All
UKB Data Field	UKB variable Type	n	beta	95 % CI: lower bound	95 % CI: upper bound	p-value	PHESANT regression Type	description	UKB Path	fdr p-value
30610	Continuous	327599	-0.0325609508630944	-0.0359158690911218	-0.029206032635067	1.23072396574415e-80	LINEAR	Alkaline phosphatase	Biological samples > Assay results > Blood assays > Blood biochemistry	2.59608913334071e-76
2887	Integer	79869	0.107002497450812	0.0934049869257666	0.120600007975858	1.35404253174695e-53	ORDERED-LOGISTIC	Number of cigarettes previously smoked daily	UK Biobank Assessment Centre > Touchscreen > Lifestyle and environment > Smoking	1.42810865823351e-49
3456	Integer	23682	0.140074785999418	0.116870253199382	0.163279318799454	3.30346220267605e-32	ORDERED-LOGISTIC	Number of cigarettes currently smoked daily (current cigarette smokers)	UK Biobank Assessment Centre > Touchscreen > Lifestyle and environment > Smoking	2.32277439010829e-28
20116	Categorical single	187078/342474	-999	-999	-999	2.75621564604273e-23	MULTINOMIAL-LOGISTIC	Smoking status	UK Biobank Assessment Centre > Touchscreen > Lifestyle and environment > Smoking	1.45349032094063e-19
1239	Categorical single	343494	-0.0534161939855428	-0.0644422987392328	-0.0423900892318528	2.20992943219015e-21	ORDERED-LOGISTIC	Current tobacco smoking	UK Biobank Assessment Centre > Touchscreen > Lifestyle and environment > Smoking	9.3232502885238e-18
30620	Continuous	327474	0.0124522113794766	0.00922762718409656	0.0156767955748567	3.77896727605128e-14	LINEAR	Alanine aminotransferase	Biological samples > Assay results > Blood assays > Blood biochemistry	1.32855892868376e-10
20652	Categorical single	129861	0.0283749820836732	0.0187628782266343	0.0379870859407121	7.22769790183511e-09	ORDERED-LOGISTIC	Liking for dark chocolate	Online follow-up > Food (and other) preferences	2.17801513630443e-05
1498	Integer	318740	0.0185475162342682	0.012084851344758	0.0250101811237785	1.85556020190228e-08	ORDERED-LOGISTIC	Coffee intake	UK Biobank Assessment Centre > Touchscreen > Lifestyle and environment > Diet	4.89264836236584e-05
1807	Integer	253517	-0.0103864444536209	-0.014227066000239	-0.0065458229070028	1.15592140905201e-07	LINEAR	Father's age at death	UK Biobank Assessment Centre > Touchscreen > Family history	0.000269985254649284
30150	Continuous	332855	-0.0171117183385803	-0.023461614694792	-0.0107618219823687	1.27991492675303e-07	ORDERED-LOGISTIC	Eosinophill count	Biological samples > Assay results > Blood assays > Blood count	0.000269985254649284
30700	Continuous	327429	-0.00730950321880419	-0.0100610440076052	-0.00455796243000322	1.92356065121096e-07	LINEAR	Creatinine	Biological samples > Assay results > Blood assays > Blood biochemistry	0.000349586812442267
20154	Continuous	112376	-0.0154628511897487	-0.021290314647843	-0.00963538773165433	1.98873696278904e-07	LINEAR	Forced expiratory volume in 1-second (FEV1), predicted percentage	UK Biobank Assessment Centre > Physical measures > Spirometry	0.000349586812442267
30530	Continuous	333029	-0.00851514268132933	-0.0117836344418693	-0.00524665092078937	3.28956239367369e-07	LINEAR	Sodium in urine	Biological samples > Assay results > Urine assays	0.000533769454862714
1408	Categorical single	335646	-0.0160744937150896	-0.0223180120502983	-0.00983097537988096	4.50931260742304e-07	ORDERED-LOGISTIC	Cheese intake	UK Biobank Assessment Centre > Touchscreen > Lifestyle and environment > Diet	0.000638335214609737
23462	Continuous	82640	-0.0165101915159564	-0.0229241355419118	-0.0100962474900011	4.53921883907559e-07	LINEAR	Glycine	Biological samples > Blood assays > NMR metabolomics	0.000638335214609737
23451	Continuous	82648	-0.0167632588195263	-0.0233484535651397	-0.0101780640739129	6.07043472919834e-07	LINEAR	Omega-3 Fatty Acids to Total Fatty Acids percentage	Biological samples > Blood assays > NMR metabolomics	0.000800310938610686
30210	Continuous	332860	-0.00855415855377706	-0.0119362261330413	-0.00517209097451285	7.15167615250126e-07	LINEAR	Eosinophill percentage	Biological samples > Assay results > Blood assays > Blood count	0.000887396804475656
23459	Continuous	82648	0.0163052309164743	0.00971742009315458	0.022893041739794	1.23001290039237e-06	LINEAR	Omega-6 Fatty Acids to Omega-3 Fatty Acids ratio	Biological samples > Blood assays > NMR metabolomics	0.00144143845115981
2897	Integer	84096	-0.015593676826687	-0.0221192125039776	-0.00906814114939649	2.82216963864297e-06	LINEAR	Age stopped smoking	UK Biobank Assessment Centre > Touchscreen > Lifestyle and environment > Smoking	0.00313320243987025
20256	Continuous	276948	0.00870827544323753	0.00498519987460037	0.0124313510118747	4.55541295378691e-06	LINEAR	Forced expiratory volume in 1-second (FEV1) Z-score	UK Biobank Assessment Centre > Physical measures > Spirometry	0.00480459404235905
20644	Categorical single	128901	0.0226658261082895	0.0129184556810795	0.0324131965354994	5.17786699198517e-06	ORDERED-LOGISTIC	Liking for coffee without sugar	Online follow-up > Food (and other) preferences	0.00520104411090168
20150	Continuous	260214	-0.00636739810403491	-0.0091593416484247	-0.00357545455964512	7.82602395627118e-06	LINEAR	Forced expiratory volume in 1-second (FEV1), Best measure	UK Biobank Assessment Centre > Physical measures > Spirometry	0.00747998783346348
6149#100	Categorical multiple	134195/208402(342597)	-0.0157375276563368	-0.022653144073221	-0.00882452595859026	8.15586044228975e-06	LOGISTIC-BINARY	Mouth/teeth dental problems	UK Biobank Assessment Centre > Touchscreen > Health and medical history > Mouth	0.00747998783346348
30750	Continuous	327488	0.00736859570559272	0.00409188457762859	0.0106453068335568	1.04584435809554e-05	LINEAR	Glycated haemoglobin (HbA1c)	Biological samples > Assay results > Blood assays > Blood biochemistry	0.00919210037069472
1488	Integer	332806	0.00754870845880103	0.00415468449979494	0.0109427324178071	1.30574104770507e-05	LINEAR	Tea intake	UK Biobank Assessment Centre > Touchscreen > Lifestyle and environment > Diet	0.0110173206641163
3506	Categorical single	25781	-0.049364125970532	-0.0717170019593538	-0.0270112499817101	1.50716569452409e-05	ORDERED-LOGISTIC	Smoking compared to 10 years previous	UK Biobank Assessment Centre > Touchscreen > Lifestyle and environment > Smoking	0.0122277512154966
1508	Categorical single	152324/270621	-999	-999	-999	2.34407804804705e-05	MULTINOMIAL-LOGISTIC	Coffee type	UK Biobank Assessment Centre > Touchscreen > Lifestyle and environment > Diet	0.0183133267946313
20258	Continuous	276948	0.00787657932176159	0.00415921148683674	0.0115939471566864	3.28377762663893e-05	LINEAR	FEV1/ FVC ratio Z-score	UK Biobank Assessment Centre > Physical measures > Spirometry	0.0247385733058291
25874	Continuous	30462	0.0227872659817807	0.0119784181398678	0.0335961138236936	3.60314512978944e-05	LINEAR	Volume of grey matter in Supracalcarine Cortex (left)	UK Biobank Assessment Centre > Imaging > Brain MRI > T1 structural brain MRI > Regional grey matter volumes (FAST)	0.0262085321957857
30880	Continuous	327167	-0.00607741842841552	-0.00898330372561052	-0.00317153313122052	4.14828363819929e-05	LINEAR	Urate	Biological samples > Assay results > Blood assays > Blood biochemistry	0.0291679650213919
30710	Continuous	326879	0.00701587185771388	0.0036178272375166	0.0104139164779112	5.19540683773097e-05	LINEAR	C-reactive protein	Biological samples > Assay results > Blood assays > Blood biochemistry	0.0343877071571575
41200#M706	Categorical multiple	343339/323(343662)	-0.210521919916858	-0.311452349618896	-0.107432465742665	5.21668071029221e-05	LOGISTIC-BINARY	Operative procedures - main OPCS4: M70.6 Radioactive seed implantation into prostate	Health-related outcomes > Hospital inpatient > Summary Operations	0.0343877071571575
30630	Continuous	298152	-0.00677257619260586	-0.010066528250561	-0.00347862413465073	5.58315809764511e-05	LINEAR	Apolipoprotein A	Biological samples > Assay results > Blood assays > Blood biochemistry	0.0356882233065836
1249	Categorical single	316677	-0.0131642231938959	-0.0196032726411593	-0.00672517374663251	6.14844000226735e-05	ORDERED-LOGISTIC	Past tobacco smoking	UK Biobank Assessment Centre > Touchscreen > Lifestyle and environment > Smoking	0.0381456451199493
23443	Continuous	82648	-0.0132813887372951	-0.0198100957339379	-0.00675268174065233	6.69080055184252e-05	LINEAR	Degree of Unsaturation	Biological samples > Blood assays > NMR metabolomics	0.0394944484080056
41200#L978	Categorical multiple	343629/33(343662)	0.943970994003142	0.501302335800281	1.43076009872694	6.74030597652509e-05	LOGISTIC-BINARY	Operative procedures - main OPCS4: L97.8 Other specified other operations on blood vessel	Health-related outcomes > Hospital inpatient > Summary Operations	0.0394944484080056
22506	Categorical single	52310/87241	-999	-999	-999	7.07355636230009e-05	MULTINOMIAL-LOGISTIC	Tobacco smoking	Online follow-up > Work environment > Medical information	0.0399137316288105
41272#W384	Categorical multiple	343465/197(343662)	-0.26032027080523	-0.387478048974032	-0.129845309585603	7.42607116169821e-05	LOGISTIC-BINARY	Operative procedures - OPCS4: W38.4 Revision of one component of total prosthetic replacement of hip joint not using cement	Health-related outcomes > Hospital inpatient > Summary Operations	0.0399137316288105
3063	Continuous	313501	-0.00522646648065012	-0.00781535265883951	-0.00263758030246073	7.59746303472178e-05	LINEAR	Forced expiratory volume in 1-second (FEV1)	UK Biobank Assessment Centre > Physical measures > Spirometry	0.0399137316288105
23449	Continuous	82648	0.0135384540284905	0.00682852284491955	0.0202483852120614	7.67181810478937e-05	LINEAR	Linoleic Acid	Biological samples > Blood assays > NMR metabolomics	0.0399137316288105
23109	Continuous	337595	-0.00475714635852163	-0.00711654107969541	-0.00239775163734785	7.75795485342386e-05	LINEAR	Impedance of arm (right)	UK Biobank Assessment Centre > Physical measures > Anthropometry > Impedance measures	0.0399137316288105
1787	Categorical single	204934/90452(295386)	-0.0157648379591469	-0.0236277529417904	-0.00789724219502507	8.54777573158451e-05	LOGISTIC-BINARY	Maternal smoking around birth	UK Biobank Assessment Centre > Touchscreen > Early life factors	0.0429301860195342
26678	Continuous	30674	0.0200186352327156	0.0100095579693477	0.0300277124960835	8.86762571737798e-05	LINEAR	Volume of VA (left hemisphere)	UK Biobank Assessment Centre > Imaging > Brain MRI > T1 structural brain MRI > Freesurfer subsegmentation	0.0435008597400863
30680	Continuous	299867	-0.00710331364146302	-0.0106657162267282	-0.00354091105619786	9.30376995293208e-05	LINEAR	Calcium	Biological samples > Assay results > Blood assays > Blood biochemistry	0.0445171457615502
20003#1140867092	Categorical multiple	343609/10(343619)	-0.981448527781941	-1.46798130095229	-0.475396926045267	9.49687854019986e-05	LOGISTIC-BINARY	Treatment/medication code: serenace 500micrograms capsule	UK Biobank Assessment Centre > Verbal interview > Medications	0.0445171457615502
48	Continuous	343101	0.0058209886981666	0.00288480238932148	0.00875717500701171	0.000102079022735832	LINEAR	Waist circumference	UK Biobank Assessment Centre > Physical measures > Anthropometry > Body size measures	0.0462422476291938
30510	Continuous	333742	-0.00629725472991174	-0.00947552490270692	-0.00311898455711656	0.00010303335728511	LINEAR	Creatinine (enzymatic) in urine	Biological samples > Assay results > Urine assays	0.0462422476291938

### Sheet: TS5b_FDRInitial_Ever
UKB Data Field	UKB variable Type	n	beta	95 % CI: lower bound	95 % CI: upper bound	pvalue	PHESANT regression Type	description	UKB Path	fdr p-value
2887	Integer	79869	0.107002497450812	0.0934049869257666	0.120600007975858	1.35404253174695e-53	ORDERED-LOGISTIC	Number of cigarettes previously smoked daily	UK Biobank Assessment Centre > Touchscreen > Lifestyle and environment > Smoking	2.25421000685232e-49
3456	Integer	23682	0.140074785999418	0.116870253199382	0.163279318799454	3.30346220267605e-32	ORDERED-LOGISTIC	Number of cigarettes currently smoked daily (current cigarette smokers)	UK Biobank Assessment Centre > Touchscreen > Lifestyle and environment > Smoking	2.74980193750754e-28
30610	Continuous	105203	-0.0333571772887272	-0.0393047800576966	-0.0274095745197578	4.29683538913266e-28	LINEAR	Alkaline phosphatase	Biological samples > Assay results > Blood assays > Blood biochemistry	2.38445718527602e-24
1239	Categorical single	110320	-0.0725790747610236	-0.0860282222954922	-0.0591299272265549	3.91071939171714e-26	ORDERED-LOGISTIC	Current tobacco smoking	UK Biobank Assessment Centre > Touchscreen > Lifestyle and environment > Smoking	1.62764141083267e-22
20116	Categorical single	81179/110320	-999	-999	-999	2.84790901216097e-25	MULTINOMIAL-LOGISTIC	Smoking status	UK Biobank Assessment Centre > Touchscreen > Lifestyle and environment > Smoking	9.48239784689117e-22
20256	Continuous	88174	0.0263339195199722	0.0197766605760492	0.0328911784638953	3.54899324064837e-15	LINEAR	Forced expiratory volume in 1-second (FEV1) Z-score	UK Biobank Assessment Centre > Physical measures > Spirometry	9.84727324505234e-12
20154	Continuous	33895	-0.0357689205972446	-0.0462715081156109	-0.0252663330788783	2.50466702364472e-11	LINEAR	Forced expiratory volume in 1-second (FEV1), predicted percentage	UK Biobank Assessment Centre > Physical measures > Spirometry	5.27379919212433e-08
20150	Continuous	84005	-0.0173622165440149	-0.0224623983080986	-0.0122620347799312	2.5342619856436e-11	LINEAR	Forced expiratory volume in 1-second (FEV1), Best measure	UK Biobank Assessment Centre > Physical measures > Spirometry	5.27379919212433e-08
3063	Continuous	98449	-0.0156590722078612	-0.0204381890196245	-0.010879955396098	1.350857019766e-10	LINEAR	Forced expiratory volume in 1-second (FEV1)	UK Biobank Assessment Centre > Physical measures > Spirometry	2.49878529611826e-07
20257	Continuous	88174	0.0204563599889446	0.0139035436578097	0.0270091763200795	9.47770540279167e-10	LINEAR	Forced vital capacity (FVC) Z-score	UK Biobank Assessment Centre > Physical measures > Spirometry	1.57784839545676e-06
20258	Continuous	88174	0.018555616072241	0.0120130493264823	0.0250981828179997	2.72414767276966e-08	LINEAR	FEV1/ FVC ratio Z-score	UK Biobank Assessment Centre > Physical measures > Spirometry	4.12287367784266e-05
20151	Continuous	84005	-0.0124292531714378	-0.0172902368484882	-0.00756826949438727	5.40925377443703e-07	LINEAR	Forced vital capacity (FVC), Best measure	UK Biobank Assessment Centre > Physical measures > Spirometry	0.000750443806973564
2897	Integer	84096	-0.015593676826687	-0.0221192125039776	-0.00906814114939649	2.82216963864297e-06	LINEAR	Age stopped smoking	UK Biobank Assessment Centre > Touchscreen > Lifestyle and environment > Smoking	0.00361411385724063
20003#1140861958	Categorical multiple	93474/16863(110337)	0.0403411709442261	0.0233412308937817	0.0573832521357145	3.39511055188882e-06	LOGISTIC-BINARY	Treatment/medication code: simvastatin	UK Biobank Assessment Centre > Verbal interview > Medications	0.00403727146198893
1180	Categorical single	99246	-0.0264730597035382	-0.0376783824564073	-0.015267736950669	3.65095770935367e-06	ORDERED-LOGISTIC	Morning/evening person (chronotype)	UK Biobank Assessment Centre > Touchscreen > Lifestyle and environment > Sleep	0.00405207626302133
6149#6	Categorical multiple	82017/27987(110004)	0.033190236462801	0.0189799262604288	0.0474213284986676	4.77228472066325e-06	LOGISTIC-BINARY	Mouth/teeth dental problems: Dentures	UK Biobank Assessment Centre > Touchscreen > Health and medical history > Mouth	0.00496556225185011
3506	Categorical single	25781	-0.049364125970532	-0.0717170019593538	-0.0270112499817101	1.50716569452409e-05	ORDERED-LOGISTIC	Smoking compared to 10 years previous	UK Biobank Assessment Centre > Touchscreen > Lifestyle and environment > Smoking	0.0144655281607011
3062	Continuous	98449	-0.010140202786201	-0.0147411549152461	-0.00553925065715582	1.56402875355971e-05	LINEAR	Forced vital capacity (FVC)	UK Biobank Assessment Centre > Physical measures > Spirometry	0.0144655281607011
41272#G725	Categorical multiple	110332/16(110348)	-0.835138760558334	-1.22035568088979	-0.433273594992773	2.90162527101347e-05	LOGISTIC-BINARY	Operative procedures - OPCS4: G72.5 Anastomosis of ileum to anus and creation of pouch HFQ	Health-related outcomes > Hospital inpatient > Summary Operations	0.0253123669524816
1408	Categorical single	107657	-0.0232811177195808	-0.0342264564731918	-0.0123357789659697	3.06193452363455e-05	ORDERED-LOGISTIC	Cheese intake	UK Biobank Assessment Centre > Touchscreen > Lifestyle and environment > Diet	0.0253123669524816
23007	Integer	2110	-0.0877525116015584	-0.12924525792393	-0.0462597652791863	3.49531976830314e-05	LINEAR	pp150 Nter antigen for Human Cytomegalovirus	Biological samples > Assay results > Blood assays > Infectious Diseases > Infectious Disease Antigens	0.0253123669524816
20641	Categorical single	36430	-0.0563450949035473	-0.0830585429610062	-0.0296316468460883	3.57127005878624e-05	ORDERED-LOGISTIC	Liking for cigarette smoking	Online follow-up > Food (and other) preferences	0.0253123669524816
41210#G725	Categorical multiple	110337/11(110348)	-0.975613341572162	-1.43456311239463	-0.501466958307581	3.62212842857184e-05	LOGISTIC-BINARY	Operative procedures - secondary OPCS4: G72.5 Anastomosis of ileum to anus and creation of pouch HFQ	Health-related outcomes > Hospital inpatient > Summary Operations	0.0253123669524816
1980	Categorical single	47547/60068(107615)	-0.0255739863313858	-0.037717422988674	-0.0134360509386294	3.64906779709009e-05	LOGISTIC-BINARY	Worrier / anxious feelings	UK Biobank Assessment Centre > Touchscreen > Psychosocial factors > Mental health	0.0253123669524816
30710	Continuous	104937	0.0123388437447531	0.00635581779649136	0.0183218696930149	5.30131639635603e-05	LINEAR	C-reactive protein	Biological samples > Assay results > Blood assays > Blood biochemistry	0.0353025261466141
30620	Continuous	105149	0.0116799804430909	0.00598230956219163	0.0173776513239901	5.87628628246578e-05	LINEAR	Alanine aminotransferase	Biological samples > Assay results > Blood assays > Blood biochemistry	0.0376263130886501
20004#1102	Categorical multiple	110173/164(110337)	0.343495779078189	0.17563088302466	0.517810139306608	8.2708346323762e-05	LOGISTIC-BINARY	Operation code: fem-pop bypass/leg artery bypass	UK Biobank Assessment Centre > Verbal interview > Operations	0.0498359694894413
41272#L601	Categorical multiple	110126/222(110348)	0.289845129226403	0.14740811096248	0.436907359043517	8.65088303501192e-05	LOGISTIC-BINARY	Operative procedures - OPCS4: L60.1 Endarterectomy of femoral artery and patch repair of femoral artery	Health-related outcomes > Hospital inpatient > Summary Operations	0.0498359694894413
26536	Continuous	7937	-0.0414967725262939	-0.0622119882315813	-0.0207815568210065	8.68118161457111e-05	LINEAR	Volume-ratio of BrainSegVol-to-eTIV (whole brain)	UK Biobank Assessment Centre > Imaging > Brain MRI > T1 structural brain MRI > Freesurfer ASEG	0.0498359694894413

### Sheet: TS5c_FDRInitial_Never
UKB Data Field	UKB variable Type	n	beta	95 % CI: lower bound	95 % CI: upper bound	pvalue	PHESANT regression Type	description	UKB Path	fdr p-value
30610	Continuous	129478	-0.0320842794330784	-0.0373925899459702	-0.0267759689201867	2.33331329199273e-32	LINEAR	Alkaline phosphatase	Biological samples > Assay results > Blood assays > Blood biochemistry	3.75733439409589e-28
30620	Continuous	129445	0.015806884500257	0.0106844747741365	0.0209292942263775	1.46898278310735e-09	LINEAR	Alanine aminotransferase	Biological samples > Assay results > Blood assays > Blood biochemistry	1.18275148781888e-05

### Sheet: TS5d_FDRInitial_EverVSNever
Phenotype	PHESANT regression Type	p_EvsN	fdrp_EvsN	UKB Data Field	description	n_N	beta_N	se_N	lower_N	upper_N	pvalue_N	fdrp_N	n_E	beta_E	se_E	lower_E	upper_E	pvalue_E	fdrp_E
20256 - Forced expiratory volume in 1-second (FEV1) Z-score	LINEAR	6.17213307894116e-07	0.00938904883968529	20256	Forced expiratory volume in 1-second (FEV1) Z-score	110312	0.0039243845057319	0.00300163720730877	-0.00195882442059329	0.00980759343205708	0.191077929292056	0.926288165997588	88174	0.0263339195199722	0.00334554027751174	0.0197766605760492	0.0328911784638953	3.54899324064837e-15	9.84727324505234e-12
20154 - Forced expiratory volume in 1-second (FEV1), predicted percentage	LINEAR	1.83794061861965e-06	0.0139793763452211	20154	Forced expiratory volume in 1-second (FEV1), predicted percentage	78481	-0.00505073430607336	0.00357079793720033	-0.012049498262986	0.00194802965083932	0.157233435751484	0.914879963993888	33895	-0.0357689205972446	0.00535846301957464	-0.0462715081156109	-0.0252663330788783	2.50466702364472e-11	5.27379919212433e-08
Notes:
E:Ever
N:Never
